# Bridging the Genomic Equity Gap with Context-Enhanced Risk Stratification in American Indians: the Strong Heart Study

**DOI:** 10.64898/2026.02.08.26345859

**Authors:** Jiawen Du, Andrea R.V.R. Horimoto, Lyle G. Best, Ying Zhang, Shelley A. Cole, Jason G. Umans, Nora Franceschini, Quan Sun

## Abstract

Polygenic scores (PGS) show promise for disease risk stratification but suffer from limited portability across populations. American Indians face a disproportionate burden of cardiovascular disease yet remain significantly underrepresented in genomic research, limiting equitable access to precision medicine. Here, we evaluate whether integrating specific lifestyle and clinical context variables with PGS enhances risk prediction for cardiometabolic traits in 424,622 European from UK Biobank (UKB) and 3,157 American Indian populations from the Strong Heart Study (SHS). By comparing genetics-only models to full models incorporating context variables and gene-context interactions across blood pressure traits, coronary heart disease (CHD), and stroke, we found that the integration of context variables significantly improved prediction accuracy in both cohorts. Notably, for American Indian participants, the new model incorporating context and genetic interactions significantly improved model discrimination for CHD compared to an established clinical risk model. These findings suggest that modeling the interplay between inherited risk and modifiable factors can recover predictive power loss due to imperfect PGS transferability, offering a viable pathway toward more equitable and effective precision medicine for under-represented populations.
