## Supplementary Tables for "Bridging the Genomic Equity Gap with Context-Enhanced Risk Stratification in American Indians: the Strong Heart Study"

### Sheet: SuppTable 1
Supplementary Table 1. Univariate tests for blood pressure traits in SHS
Trait	E	LRT.pval	partial.r2	E.coef	E.pval	PRSxE.coef	PRSxE.pval
SBP	sex	0.640808	-0.000528018	0.100386	0.90873	-0.819124	0.350099
SBP	alcohol consumption (Ever)	0.341904	0.000242797	-0.662117	0.603102	-1.87889	0.141524
SBP	alcohol consumption (Current)	0.341904	0.000242797	0.721752	0.575023	-0.921154	0.469103
SBP	smoking status (Ever)	0.00347505	0.00555351	0.138815	0.898962	0.452856	0.67922
SBP	smoking status (Current)	0.00347505	0.00555351	-3.38136	0.00140081	0.851275	0.424339
SBP	diabetes status	5.80169e-06	0.010709	4.46188	9.26566e-07	-0.205085	0.819115
SBP	age	0.121314	0.00105605	0.002767	0.957945	0.108119	0.0400785
SBP	BMI	0.531982	-0.000350744	0.0277626	0.703839	-0.077542	0.308034
SBP	smoking packs per year	0.127079	0.00105139	-0.0471539	0.0423525	-0.00124833	0.958138
SBP	APOA	5.65581e-06	0.0105433	6.6804	9.97384e-07	-0.542848	0.678944
SBP	APOB	0.0797034	0.00146115	2.96731	0.0245527	0.216005	0.868057
SBP	HDL	0.0137666	0.00315182	3.51056	0.00361885	0.40968	0.727084
SBP	LDL_adj	0.158455	0.000904783	0.492293	0.365198	-0.803701	0.114467
SBP	TG	0.0390284	0.00217457	0.569051	0.0112611	0.103441	0.631658
DBP	sex	0.931649	-0.000885843	0.0382865	0.937227	0.179034	0.7124
DBP	alcohol consumption (Ever)	0.255867	0.000633387	-0.729812	0.302021	-0.506733	0.480583
DBP	alcohol consumption (Current)	0.255867	0.000633387	0.41035	0.565865	-0.454942	0.526097
DBP	smoking status (Ever)	3.2612e-07	0.0150351	0.613417	0.309984	-0.260832	0.664576
DBP	smoking status (Current)	3.2612e-07	0.0150351	-2.58393	1.03076e-05	-0.170942	0.766996
DBP	diabetes status	0.00144811	0.00537866	1.76292	0.000486504	0.490308	0.323437
DBP	age	0.391848	-5.96963e-05	-0.00288413	0.92118	0.0395486	0.174419
DBP	BMI	0.586337	-0.000444043	0.013345	0.74186	-0.0398198	0.342604
DBP	smoking packs per year	0.000582758	0.00636517	-0.0495172	0.000125155	-0.00698292	0.600537
DBP	APOA	0.0010036	0.0056516	2.7116	0.000406802	-0.85141	0.250324
DBP	APOB	0.0109547	0.00336322	1.75547	0.0175822	1.44341	0.0544545
DBP	HDL	0.0650951	0.00166612	1.52971	0.0238078	-0.470763	0.490782
DBP	LDL_adj	0.162087	0.000884225	0.520858	0.0855728	0.301015	0.324675
DBP	TG	0.00763727	0.00375439	0.381559	0.00272205	0.0445744	0.746037
PP	sex	0.216467	0.0005151	0.0452802	0.942701	-1.09058	0.0806264
PP	alcohol consumption (Ever)	0.689498	-0.00085203	0.0204332	0.982221	-1.28655	0.160076
PP	alcohol consumption (Current)	0.689498	-0.00085203	0.278587	0.763775	-1.14819	0.213576
PP	smoking status (Ever)	0.767437	-0.00105523	-0.327257	0.678573	0.0992805	0.900121
PP	smoking status (Current)	0.767437	-0.00105523	-0.847141	0.266896	0.525257	0.497411
PP	diabetes status	5.67171e-05	0.00866577	2.7788	2.23917e-05	-0.836095	0.193229
PP	age	0.0295187	0.00244602	0.00492817	0.89601	0.099131	0.00798041
PP	BMI	0.533852	-0.000361006	0.0118875	0.82041	-0.0564043	0.275488
PP	smoking packs per year	0.986071	-0.000996546	0.00279504	0.867024	-9.29267e-05	0.995559
PP	APOA	0.000128586	0.00772159	4.12453	2.5944e-05	0.617922	0.516154
PP	APOB	0.395028	-6.88353e-05	1.18828	0.20876	-0.412726	0.65818
PP	HDL	0.0185713	0.00291943	2.09348	0.0154697	1.32574	0.113327
PP	LDL_adj	0.214681	0.000587702	0.0188205	0.961215	-0.651235	0.0816769
PP	TG	0.629165	-0.000530789	0.15017	0.348722	-0.0374152	0.823563

### Sheet: SuppTable 2
Supplementary Table 2. Univariate tests for blood pressure traits in UKB
Trait	E	LRT.pval	partial.r2	E.coef	E.pval	PRSxE.coef	PRSxE.pval
SBP	sex	0.00166295	0.000234495	0.294617	0.0865604	-0.539633	0.00166134
SBP	alcohol consumption (Ever)	7.06933e-08	0.000760229	-2.28369	0.000519215	-0.484727	0.454863
SBP	alcohol consumption (Current)	7.06933e-08	0.000760229	0.555311	0.249039	-0.264285	0.579715
SBP	smoking status (Ever)	1.9369e-08	0.000821585	-0.00514962	0.977813	-0.425922	0.0212556
SBP	smoking status (Current)	1.9369e-08	0.000821585	-1.61455	3.27038e-08	-0.702301	0.0166554
SBP	diabetes status	4.26682e-10	0.0008933	1.99022	5.57491e-11	-0.270757	0.363912
SBP	age	1.03853e-05	0.000454899	-0.000390019	0.970892	0.0509318	1.66286e-06
SBP	BMI	0.0541168	8.32488e-05	0.0135828	0.447059	-0.0405148	0.0221123
SBP	smoking packs per year	0.263609	1.6982e-05	-0.005523	0.339607	-0.00759738	0.190048
SBP	APOA	1.48741e-76	0.00866169	6.24114	3.92069e-76	0.837766	0.0125712
SBP	APOB	1.66842e-12	0.00119513	2.6019	1.61585e-12	0.74704	0.043827
SBP	HDL	1.0688e-33	0.0037274	2.86889	2.48154e-33	0.60667	0.0106401
SBP	LDL_adj	2.88613e-41	0.00420632	1.36209	2.31795e-41	0.217545	0.0325071
SBP	TG	1.26241e-26	0.00267017	0.923501	2.75589e-27	-0.182158	0.0331992
DBP	sex	0.0745826	6.95141e-05	0.066699	0.491264	-0.210765	0.0296864
DBP	alcohol consumption (Ever)	3.19662e-09	0.000903753	-1.07175	0.00386848	-0.333018	0.369335
DBP	alcohol consumption (Current)	3.19662e-09	0.000903753	0.576069	0.0338816	-0.0239257	0.930627
DBP	smoking status (Ever)	0.000379063	0.00036309	-0.111467	0.285444	-0.15009	0.151194
DBP	smoking status (Current)	0.000379063	0.00036309	-0.682131	3.44328e-05	-0.228779	0.163423
DBP	diabetes status	0.00602573	0.000179092	-0.184543	0.279844	-0.507639	0.00297277
DBP	age	0.692513	-2.75544e-05	-0.00113291	0.850872	0.00503942	0.401861
DBP	BMI	0.000831827	0.000265329	0.000268245	0.978745	-0.0379452	0.000165905
DBP	smoking packs per year	1.7249e-07	0.000744785	-0.0138014	2.44399e-05	-0.0114345	0.000467629
DBP	APOA	7.16175e-64	0.00722901	3.20397	1.42208e-63	0.484819	0.0108153
DBP	APOB	4.71009e-37	0.00378828	2.68036	3.83769e-38	0.158644	0.452844
DBP	HDL	1.80722e-24	0.00267803	1.33404	2.86938e-23	0.425835	0.00146997
DBP	LDL_adj	2.77118e-79	0.00820155	1.0818	1.63502e-80	0.0571813	0.318499
DBP	TG	6.80318e-22	0.00218117	0.461036	8.03515e-22	-0.119136	0.0135802
PP	sex	0.00013496	0.000345325	0.231391	0.0505878	-0.442923	0.000180664
PP	alcohol consumption (Ever)	0.00192338	0.000284393	-1.21621	0.00728112	-0.605013	0.175408
PP	alcohol consumption (Current)	0.00192338	0.000284393	0.00269306	0.993525	-0.494503	0.136248
PP	smoking status (Ever)	2.16553e-06	0.000607896	0.0923644	0.468801	-0.144912	0.254887
PP	smoking status (Current)	2.16553e-06	0.000607896	-0.966139	1.56377e-06	-0.408438	0.0427875
PP	diabetes status	3.0246e-26	0.00251864	2.25914	2.61304e-27	-0.000546182	0.997913
PP	age	2.06657e-19	0.00183307	0.000625782	0.932184	0.067386	1.76776e-20
PP	BMI	0.0532594	8.43765e-05	0.0104526	0.395475	-0.0278665	0.0226793
PP	smoking packs per year	0.136536	5.08213e-05	0.00787164	0.0479943	-0.00123523	0.756314
PP	APOA	1.65134e-43	0.00490084	3.06685	1.42004e-39	1.0897	3.18731e-06
PP	APOB	0.252468	1.73362e-05	-0.0468365	0.853444	0.420538	0.0989471
PP	HDL	4.74731e-24	0.00263731	1.54669	4.39364e-21	0.704401	1.8682e-05
PP	LDL_adj	7.42763e-06	0.000496162	0.293399	2.55693e-05	0.166961	0.0172762
PP	TG	4.43628e-16	0.00157429	0.49034	6.52412e-17	-0.0683335	0.245469

### Sheet: SuppTable 3
Supplementary Table 3. Univariate tests for cardiovascular traits in SHS
Trait	E	LRT.pval	partial.r2	E.coef	E.pval	PRSxE.coef	PRSxE.pval
CHD	sex	0.361846	1.71114e-05	0.0711694	0.161506	0.0138001	0.78224
CHD	alcohol consumption (Ever)	0.00438171	0.00561416	0.153109	0.0379904	-0.0728938	0.304842
CHD	alcohol consumption (Current)	0.00438171	0.00561416	-0.0318916	0.668802	-0.118796	0.0947354
CHD	smoking status (Ever)	0.0751655	0.00225665	0.143776	0.024491	0.102683	0.104877
CHD	smoking status (Current)	0.0751655	0.00225665	0.0129975	0.833357	0.0388107	0.516932
CHD	diabetes status	2.33312e-15	0.0329618	0.419025	1.27066e-15	0.085992	0.0867408
CHD	age	0.223002	0.000502977	0.00284921	0.34888	-0.0042134	0.161059
CHD	BMI	0.179927	0.000718337	0.00741471	0.0838092	0.00365277	0.348009
CHD	smoking packs per year	0.205847	0.000607287	0.00228366	0.0934173	0.000479999	0.693152
CHD	APOA	0.428177	-0.00015284	-0.0741658	0.357813	0.0694037	0.37669
CHD	APOB	8.95322e-08	0.0152583	0.44029	1.26801e-08	-0.01423	0.849444
CHD	HDL	4.74893e-05	0.00904873	-0.310499	1.17587e-05	-0.0562601	0.422878
CHD	LDL_adj	0.00102818	0.00663634	0.116771	0.000219705	-0.0180079	0.579048
CHD	TG	0.000142473	0.00803038	0.0722237	2.74425e-05	-0.0328501	0.014385
CHD	SBP	2.29434e-06	0.012	0.00593619	4.79154e-07	-0.000845608	0.454581
CHD	DBP	0.00176293	0.00536581	0.00754118	0.000513765	0.00163208	0.450208
stroke	sex	0.982595	-0.000995235	-0.00162736	0.965443	-0.00689483	0.85451
stroke	alcohol consumption (Ever)	0.232126	0.000808614	-0.00400777	0.941987	-0.0390689	0.490411
stroke	alcohol consumption (Current)	0.232126	0.000808614	-0.0744305	0.180862	0.0135016	0.809695
stroke	smoking status (Ever)	0.94581	-0.00165211	-0.0143316	0.761099	0.0137802	0.773756
stroke	smoking status (Current)	0.94581	-0.00165211	0.0104648	0.818335	-0.0136911	0.765228
stroke	diabetes status	0.00533604	0.00437472	0.127186	0.0012609	-0.00543012	0.894236
stroke	age	0.471797	-0.000251557	0.000448199	0.84178	-0.0026953	0.22932
stroke	BMI	0.634375	-0.000551628	0.000335814	0.914384	-0.00287175	0.341042
stroke	smoking packs per year	0.216199	0.000558941	-0.00144373	0.156777	0.000566077	0.508676
stroke	APOA	0.848889	-0.000852186	-0.0275595	0.642619	-0.0202934	0.740615
stroke	APOB	0.604253	-0.000505195	0.0533652	0.35053	-0.0188965	0.733276
stroke	HDL	0.0334137	0.0024534	-0.12736	0.0148067	-0.0404794	0.475058
stroke	LDL_adj	0.594081	-0.000548902	0.0240631	0.307834	-0.000528926	0.982232
stroke	TG	0.762183	-0.000751506	0.0024018	0.851934	0.00529959	0.681348
stroke	SBP	0.00297616	0.00488773	0.00284445	0.00130417	0.000588286	0.506969
stroke	DBP	0.0406126	0.00223923	0.00382084	0.0178375	0.0012107	0.478809

### Sheet: SuppTable 4
Supplementary Table 4. Univariate tests for cardiovascular traits in UKB
Trait	E	LRT.pval	partial.r2	E.coef	E.pval	PRSxE.coef	PRSxE.pval
CHD	sex	2.75782e-11	0.00104182	-0.0337797	4.01936e-09	0.0215878	0.000167503
CHD	alcohol consumption (Ever)	5.60985e-07	0.0006848	0.0627185	0.00433236	0.0311818	0.151364
CHD	alcohol consumption (Current)	5.60985e-07	0.0006848	-0.0232879	0.148034	0.0156908	0.325199
CHD	smoking status (Ever)	1.3541e-30	0.00318616	0.0312266	4.34004e-07	0.00386222	0.530678
CHD	smoking status (Current)	1.3541e-30	0.00318616	0.113152	4.74911e-31	0.0215644	0.0279688
CHD	diabetes status	6.03844e-81	0.00817998	0.189876	1.45808e-78	0.0297016	0.0036157
CHD	age	8.77014e-16	0.00150424	-0.00288063	7.05778e-16	0.000739498	0.0366985
CHD	BMI	0.000108409	0.000363406	-0.0020148	0.000746167	0.0016382	0.00588634
CHD	smoking packs per year	1.19843e-42	0.00500291	0.0026426	9.49863e-43	0.000342043	0.0807265
CHD	APOA	1.91597e-18	0.00205252	-0.0962044	1.83836e-17	-0.0333856	0.00315509
CHD	APOB	3.39599e-25	0.00260713	-0.130228	3.57735e-26	-0.00820878	0.50561
CHD	HDL	3.86027e-17	0.00188708	-0.0645516	4.83561e-16	-0.0248617	0.00182495
CHD	LDL_adj	0.0667937	8.02321e-05	0.0040673	0.228798	0.00664928	0.0487155
CHD	TG	0.462244	-1.07256e-05	0.000205705	0.942445	0.00344023	0.216479
CHD	SBP	0.0162483	0.000139475	3.63813e-05	0.792453	0.00039304	0.0043218
CHD	DBP	0.0184076	0.000133897	-0.00064586	0.0108784	0.000313927	0.215275
stroke	sex	0.0321331	0.000109119	-0.0129169	0.010924	-0.00322292	0.525799
stroke	alcohol consumption (Ever)	5.06308e-08	0.00079914	0.0602823	0.00191127	0.0262211	0.179329
stroke	alcohol consumption (Current)	5.06308e-08	0.00079914	-0.0217013	0.127074	0.0193092	0.181099
stroke	smoking status (Ever)	3.83981e-18	0.00188176	0.00705693	0.196429	0.00769605	0.157735
stroke	smoking status (Current)	3.83981e-18	0.00188176	0.0792472	3.92348e-20	0.0053015	0.544291
stroke	diabetes status	8.74309e-35	0.00345958	0.110813	2.45083e-35	0.0131004	0.140289
stroke	age	2.3622e-28	0.00279876	-0.00354476	2.56982e-29	0.00030005	0.339806
stroke	BMI	0.000685659	0.000281297	-0.00191151	0.000289592	0.00064907	0.216143
stroke	smoking packs per year	4.52331e-27	0.00313068	0.00189736	3.32975e-28	3.72735e-05	0.829729
stroke	APOA	0.000586294	0.00033284	-0.0342168	0.000607794	-0.017096	0.0842475
stroke	APOB	1.35584e-24	0.00254497	-0.114013	1.37802e-25	-0.00793053	0.465164
stroke	HDL	0.00326392	0.000242779	-0.0204822	0.00353751	-0.0119322	0.0860878
stroke	LDL_adj	2.79833e-05	0.000446407	-0.0136177	5.49726e-06	-0.00151103	0.611115
stroke	TG	0.106632	5.82419e-05	-0.00534046	0.0343737	1.52726e-05	0.99518
stroke	SBP	0.00141177	0.000248978	0.000351449	0.00399996	0.000269461	0.0284348
stroke	DBP	1.79005e-05	0.000444421	0.00103556	3.75504e-06	0.000158477	0.481548

### Sheet: SuppTable 5
Supplementary Table 5. Adjusted R2 increment in blood pressure traits
Cohort	Trait	adj.R2.full	adj.R2.genetics-only	LRT.pval	partial.R2
SHS	SBP	0.0808304	0.0603894	0.00129971	0.020441
	DBP	0.0728985	0.0456316	0.000111938	0.0272669
	PP	0.0784141	0.0645817	0.00112626	0.0138325
UKB	SBP	0.248236	0.228888	1.19912e-56	0.0193483
	DBP	0.204667	0.179764	1.19848e-58	0.0249028
	PP	0.229418	0.219726	1.69983e-21	0.00969222

### Sheet: SuppTable 6
Supplementary Table 6. AUC increment in cardiovascular traits
Cohort	Trait	auc.full	auc.genetics-only	LRT.pval	partial.AUC
SHS	CHD	0.739647	0.655552	5.73748e-12	0.0840949
	stroke	0.666893	0.635845	0.0639759	0.0310474
UKB	CHD	0.79199	0.758801	1.27233e-25	0.0331884
	stroke	0.755205	0.69749	6.18617e-16	0.0577147

### Sheet: SuppTable 7
Supplementary Table 7. Outcome definition in UKB
Trait	Data Field	ICD10 codes	ICD9 codes
SBP	f.4079.0.0, f.4079.0.1
DBP	f.4080.0.0, f.4080.0.1
BP medication	f.6153.0.0, f.6153.0.1, f.6177.0.0, f.6177.0.1
CHD	f.41202, f.41203	"I21", "I210", "I211", "I212", "I213", "I214", "I219", "I22", "I220", "I221", "I228", "I229", "I23", "I230", "I231", "I232", "I233", "I234", "I235", "I236", "I238", "I24", "I240", "I241", "I248", "I249", "I252"	410, 411, 412, 4119,4129,4109
Stroke	f.42007.0.0
